# Evaluating the Impact and Cost-Effectiveness of Typhoid Conjugate Vaccine Schedules Across Diverse Settings: A Multi-Model Comparison

**DOI:** 10.64898/2026.03.09.26346651

**Authors:** Catherine G.C. Wenger, Kyra H. Grantz, Tigist F. Menkir, Alina M. Muellenmeister, Zeaan Pithawala, Raymond Hutubessy, Vittal Mogasale, Alicia N.M. Kraay, Nick Scott, Romesh G. Abeysuriya, Jason R. Andrews, Jillian Gauld, Nathan C. Lo, Virginia E. Pitzer

## Abstract

**Background:** Given emerging evidence on the waning of immunity from typhoid conjugate vaccines (TCV), the World Health Organization (WHO) commissioned a multi-model comparison to determine the optimal schedule in terms of health and economic impact to inform updated recommendations for TCV use across different settings.

**Methods and findings:** To identify optimal vaccination strategies across different incidence settings and vaccine waning assumptions, we compared two agent-based and two compartmental dynamic models of typhoid transmission. All models were fitted to harmonized age-specific incidence data from medium, high, and very high incidence settings. We assessed different TCV schedules under slow- and fast-waning scenarios to evaluate the best age for routine vaccination and the potential need for booster doses and catch-up campaigns. We evaluated the public health and economic impact predicted for each model and scenario using the net-monetary-benefit framework to determine cost-effectiveness under two representative scenarios for the health outcomes and costs of vaccination and treatment. Over a 10-year time horizon, routine vaccination at 9 months with a catch-up campaign to 15 years and a booster dose at 5 years was predicted to have the greatest impact, reducing cases by a median of 48-64% across the incidence settings. Across all four models, TCV introduction with a catch-up campaign was cost-effective at willingness-to-pay (WTP) thresholds >$1,250 per disability-adjusted life-year (DALY) averted in medium incidence settings when costs and case-fatality risk (CFR) are high and in high incidence settings when costs and CFR are low. The optimal strategy was to delay vaccination to 2 or 5 years of age if waning is fast, depending on the age of peak incidence. In very high incidence settings, TCV introduction at 9 months or 2 years of age was cost-saving, and adding a booster dose at 5 years was cost-effective at most WTP values across all scenarios.

**Conclusions:** Model predictions for the impact and cost-effectiveness of different TCV schedules were fairly robust to uncertainty in parameter values and model structure, but the optimal strategy depends on the typhoid incidence rate, CFR, and waning rate of vaccine protection.
