## Supplemental Table - Model Characteristics for "Evaluating the Impact and Cost-Effectiveness of Typhoid Conjugate Vaccine Schedules Across Diverse Settings: A Multi-Model Comparison"

### Sheet: Sheet1
Parameter/Assumption	Burnet	IDM	Stanford	Yale
Key representative publications	[1]	[1-3]	[5-6]	[6-7]
Acessibility	https://zenodo.org/records/18687859),	https://github.com/starsimhub/typhoidsim	https://github.com/goshgondar2018/TCV_booster_modeling	https://doi.org/10.5281/zenodo.18837535
Model type	Agent-based	Agent-based	Compartmental, age-structured	Compartmental, age-structured
Infection states	S + AI/SI + C + R + V	U + S + Inc + AI/SI + C + W + V	S + Is + Ia + R + C + V + V2 + Vw + Iv,a + Rv + Iv,s + Cv	S1 + I1 + R + S2 + I2 + C + V1 + V2
Estimated parameters - Demographics	Age-specific background mortality	Age-specific background mortality	Age-specific background mortality Birth rates Starting population size	Age-specific background mortality
Estimated parameters - Disease dynamics	Initial acute, subclinical and chronic prevalences, Transmission coefficient, Age-specific relative risk of infection, Symptomatic fraction of first infection, Duration of natural immunity	Acute infectiousness, Rate of susceptible introduction, Rate of natural immunity per infection, Maximum age of susceptable introduction, Symptomatic fraction of first infection	Inverse duration of natural immunity, Age-specific transmission rate, Age-specific symptomatic fraction of first infection	R0, Relative risk of infection for <2 yr olds, Relative risk of infection for 2-4 yr olds, Symptomatic fraction of first infection
Vaccine dynamics: Estimation, calibration or validation	Estimated VE and waning parameters for each age group by simulating trial cohorts and fitting to observed vaccine effects. Calibrated relative infectiousness of chronic carriers to indirect protection	Validated indirect effects by simulating trial cohorts	Estimated risk of asymptomatic infection and their transmission rate reduction among those successfully vaccinated based on indirect effects. Calibrated incidence target among controls to indirect protection.	Calibrated relative infectiousness of chronic carriers to total, overall, and indirect effects
Heterogeneity in exposure	None	Exposure from environment mediated by dose-response curve [3]	None	None
Fixed parameters	VE0 Waning Probability of chronic carriage	Relative infectiousness of individuals in the incubation state: 0.50 Relative infectiousness of individuals in the chronic carriage state: 0.241 Environmental exposure and decay	Probability of mounting an effective immune response among symptomatically infected invidiuals: 0.607 Probability of mounting an effective immune response among asymptomatically infected individuals: 0.292 Duration of infection: 4 weeks, Relative infectiousness of asymptomatics compared to symptomatic cases: 72% Relative infectiousness of carriers compared to symptomatic cases: 12.9%	Duration of infection: 4 weeks Disease mortality: 0.001 Duration of natural immunity: 2 years
Stochastic parameters	Duration of acute and sublinical infections Transmission coefficient Symptomatic fraction of first infection, Duration of natural immunity Relative Infectiousness of chronic carriers Age-group specific relative susceptibility	Duration of incubation: dose-dependent, average of 2 days Duration of clinical or subclinical infection, age-specific VE0 Waning		Relative infectiousness of chronic carriers: 0-0.43
Maternal immunity	No	Yes	No	No
Long-cycle environmental transmission	Yes (indirect)	Yes, seasonal attenuation included	No	No
Risk and duration of chronic carriage	Risk: age and sex-specific Duration: life-long	Risk: age and sex-specificrisk of gallstones and subsequent chronic carriage Duration: life-long	Risk: age-specific Duration: 10 years	Risk: age-specific Duration: life-long
Clinical disease and history of exposure	All reinfections are asymptomatic	Reinfection occurs at a reduced rate, depending on number of exposures		Risk of reinfection and infectiousness is the same as risk of primary infection All reinfections are asymptomatic
Natural immunity	Leaky and waning Protection against aquiring an infection and protection against acute infection	Leaky and waning	Leaky and waning	Leaky and waning
Vaccine protection mechanism	Leaky vaccine	Leaky vaccine	Hybrid leaky and sterilizing	Leaky vaccine
References
1	starsimhub/starsim [Internet]. StarsimHub; 2025 [cited 2025 Jan 29]. Available from: https://github.com/starsimhub/starsim
2	Alicia N. M. Kraay, Yousafzai MT, Qureshi S, Gauld J, Qamar FN. Modeling the drivers of differential Typhoid Conjugate Vaccine (TCV) impact in Pakistan: force of infection and age-specific duration of protection [Internet]. medRxiv; 2024. Available from: https://www.medrxiv.org/content/10.1101/2024.08.30.24312839v1
3	Gauld JS, Hu H, Klein DJ, Levine MM. Typhoid fever in Santiago, Chile: Insights from a mathematical model utilizing venerable archived data from a successful disease control program. PLoS Negl Trop Dis. 2018 Sep 6;12(9):e0006759.
4	Prem K, Cook AR, Jit M. Projecting social contact matrices in 152 countries using contact surveys and demographic data. PLOS Comput Biol. 2017 Sep 12;13(9):e1005697.
5	https://doi.org/10.1016/j.vaccine.2024.03.035 Received 26 August 2023; Received in revised form 13 March 2024; Accepted 14 March 2024 Available online 25 March 2024 0264-410X/© 2024 The Author(s). Published by Elsevier Ltd. This is an open access article under the CC BY license (http://creativecommons.org/licenses/by/4.0/).
6	H. Burrows, M. Antillón, J.S. Gauld et al., Comparison of model predictions of typhoid conjugate vaccine public health impact and cost-effectiveness, Vaccine, https://doi.org/10.1016/j.vaccine.2022.12.032
7	www.thelancet.com/infection Published online May 23, 2019 http://dx.doi.org/10.1016/S1473-3099(18)30804-1
